# From Tabulated Data to Knowledge Graph: A Novel Way of Improving the Performance of the Classification Models in the Healthcare Data

**DOI:** 10.1101/2021.06.09.21258123

**Authors:** Nazar Zaki, Elfadil A Mohamed, Tetiana Habuza

## Abstract

In sectors like healthcare, having classification models that are both reliable and accurate is vital. Regrettably, contemporary classification techniques employing machine learning disregard the correlations between instances within data. This research, to rectify this, introduces a basic but effective technique for converting tabulated data into data graphs, incorporating structural correlations. Graphs have a unique capacity to capture structural correlations between data, allowing us to gain a deeper insight in comparison to carrying out isolated data analysis. The suggested technique underwent testing once the integration of graph data structure-related elements had been carried out and returned superior results to testing solely employing original features. The suggested technique achieved validity by returning significantly improved levels of accuracy.

**Data:** The extracted graph topological features datasets are available from:
