## Supplementary material for "From Tabulated Data to Knowledge Graph: A Novel Way of Improving the Performance of the Classification Models in the Healthcare Data": Topological features: D3_Heart_Attack_Dataset.xlsx

### Sheet: CompleteFeaturesDataset-Heart-N
InDegree	OutDegree	Degree	WeightedInDegree	ClosenessCentrality	HarmonicCentrality	BetweennessCentrality	Authority	hub	Modularity	PageRank	Triangles	EigenvectorCentrality	Class
1	271	272	1	0.904192	286	8.08e-05	0.00309275	0.00309275	1	0.00311257	35449	0.0536935	1
2	284	286	2	0.94375	293	0.000101365	0.00324913	0.00324913	1	0.00324829	39108	0.0564086	1
2	280	282	2	0.932099	291	8.11e-05	0.00321121	0.00321121	0	0.00320899	38245	0.0557502	1
4	300	304	4	1	302	0.000233419	0.00342736	0.00342736	0	0.00342942	43509	0.0595027	1
4	296	300	4	0.986928	300	0.00021713	0.00338626	0.00338626	0	0.00339014	42474	0.0587891	1
6	270	276	6	0.915152	288	5.69e-05	0.00315129	0.00315129	1	0.0031492	36776	0.0547098	1
6	276	282	6	0.932099	291	6.04e-05	0.00321851	0.00321851	0	0.00320734	38394	0.0558769	1
8	296	304	8	1	302	0.000233419	0.00342736	0.00342736	0	0.00342942	43509	0.0595027	1
9	295	304	9	1	302	0.000233419	0.00342736	0.00342736	0	0.00342942	43509	0.0595027	1
10	294	304	10	1	302	0.000233419	0.00342736	0.00342736	0	0.00342942	43509	0.0595027	1
11	291	302	11	0.993421	301	0.00016284	0.00341508	0.00341508	0	0.00340576	43200	0.0592896	1
12	277	289	12	0.952681	294.5	0.000103413	0.00328466	0.00328466	0	0.0032775	39990	0.0570253	1
13	290	303	13	0.9967	301.5	0.000169706	0.00342423	0.00342423	1	0.00341578	43432	0.0594485	1
14	287	301	14	0.990164	300.5	0.000148703	0.00340761	0.00340761	1	0.00339528	43016	0.0591598	1
15	286	301	15	0.990164	300.5	0.000214146	0.00339882	0.00339882	0	0.00339956	42791	0.0590072	1
16	262	278	16	0.920732	289	6.47e-05	0.00317134	0.00317134	0	0.00316931	37289	0.055058	1
17	282	299	17	0.983713	299.5	0.000201757	0.00337966	0.00337966	0	0.00337969	42315	0.0586746	1
17	230	247	17	0.841226	273.5	4.27e-05	0.00281735	0.00281735	0	0.00286964	29426	0.0489123	1
19	283	302	19	0.993421	301	0.00016284	0.00341508	0.00341508	0	0.00340576	43200	0.0592896	1
20	283	303	20	0.9967	301.5	0.0002253	0.00341836	0.00341836	0	0.00341937	43282	0.0593465	1
21	281	302	21	0.993421	301	0.000152526	0.00341738	0.00341738	1	0.00340513	43261	0.0593295	1
22	280	302	22	0.993421	301	0.000160654	0.00341564	0.00341564	3	0.00340564	43216	0.0592993	1
22	278	300	22	0.986928	300	0.000148287	0.00339683	0.00339683	2	0.0033857	42743	0.0589728	1
24	278	302	24	0.993421	301	0.000155466	0.00341686	0.00341686	1	0.00340529	43248	0.0593204	1
25	279	304	25	1	302	0.000233419	0.00342736	0.00342736	0	0.00342942	43509	0.0595027	1
26	277	303	26	0.9967	301.5	0.0002253	0.00341836	0.00341836	0	0.00341937	43282	0.0593465	1
27	276	303	27	0.9967	301.5	0.000169706	0.00342423	0.00342423	1	0.00341578	43432	0.0594485	1
28	266	294	28	0.967949	297	0.00011742	0.00333779	0.00333779	0	0.00332613	41272	0.0579478	1
29	274	303	29	0.9967	301.5	0.0002253	0.00341836	0.00341836	0	0.00341937	43282	0.0593465	1
28	239	267	28	0.890855	283.5	7.29e-05	0.00303742	0.00303742	1	0.00306405	34198	0.052733	1
29	250	279	29	0.923547	289.5	6.42e-05	0.0031827	0.0031827	0	0.00317894	37565	0.0552551	1
32	271	303	32	0.9967	301.5	0.000226235	0.00341821	0.00341821	0	0.0034194	43277	0.0593439	1
33	269	302	33	0.993421	301	0.000160654	0.00341564	0.00341564	4	0.00340564	43216	0.0592993	1
31	239	270	31	0.89881	285	7.55e-05	0.00307202	0.00307202	1	0.00309297	34971	0.0533337	1
35	266	301	35	0.990164	300.5	0.000146556	0.00340827	0.00340827	2	0.00339515	43032	0.0591713	1
29	206	235	29	0.814016	267.5	5.79e-05	0.00267004	0.00267004	1	0.00275532	26405	0.0463549	1
37	264	301	37	0.990164	300.5	0.000212737	0.00339926	0.00339926	0	0.00339948	42803	0.059015	1
38	266	304	38	1	302	0.000233419	0.00342736	0.00342736	0	0.00342942	43509	0.0595027	1
39	263	302	39	0.993421	301	0.000218653	0.00340894	0.00340894	0	0.0034094	43045	0.0591829	1
40	261	301	40	0.990164	300.5	0.000214146	0.00339882	0.00339882	0	0.00339956	42791	0.0590072	1
41	254	295	41	0.971061	297.5	0.000128813	0.00334552	0.00334552	0	0.00333663	41472	0.0580818	1
42	255	297	42	0.977346	298.5	0.000120103	0.00337008	0.00337008	1	0.00335511	42075	0.0585084	1
39	235	274	39	0.909639	287	5.75e-05	0.00312606	0.00312606	1	0.00313029	36223	0.0542718	1
32	201	233	32	0.814016	267.5	4.17e-06	0.00269984	0.00269984	0	0.00273959	26978	0.0468722	1
45	258	303	45	0.9967	301.5	0.000224062	0.00341877	0.00341877	0	0.00341927	43293	0.0593536	1
46	258	304	46	1	302	0.000233419	0.00342736	0.00342736	0	0.00342942	43509	0.0595027	1
47	255	302	47	0.993421	301	0.000160654	0.00341564	0.00341564	5	0.00340564	43216	0.0592993	1
48	254	302	48	0.993421	301	0.000160654	0.00341564	0.00341564	6	0.00340564	43216	0.0592993	1
37	137	174	37	0.699074	237	2.48e-07	0.00199965	0.00199965	0	0.00216276	14703	0.0347162	1
44	240	284	44	0.937888	292	9.12e-05	0.0032312	0.0032312	0	0.00322876	38707	0.0560972	1
51	237	288	51	0.949686	294	9.72e-05	0.00327539	0.00327539	0	0.00326753	39769	0.0568644	1
49	247	296	49	0.974194	298	0.000120778	0.0033589	0.0033589	1	0.00334562	41800	0.0583141	1
53	250	303	53	0.9967	301.5	0.000169706	0.00342423	0.00342423	1	0.00341578	43432	0.0594485	1
49	213	262	49	0.877907	281	2.79e-05	0.00299976	0.00299976	0	0.00301286	33362	0.0520791	1
55	244	299	55	0.983713	299.5	0.00020349	0.0033791	0.0033791	0	0.00337979	42300	0.0586649	1
56	247	303	56	0.9967	301.5	0.000169706	0.00342423	0.00342423	1	0.00341578	43432	0.0594485	1
55	245	300	55	0.986928	300	0.000148287	0.00339683	0.00339683	2	0.0033857	42743	0.0589728	1
56	244	300	56	0.986928	300	0.000148287	0.00339683	0.00339683	2	0.0033857	42743	0.0589728	1
59	234	293	59	0.964856	296.5	0.000124886	0.00332306	0.00332306	1	0.00331705	40910	0.0576919	1
54	233	287	54	0.946708	293.5	0.00015616	0.00325537	0.00325537	0	0.00326198	39284	0.0565168	1
61	234	295	61	0.971061	297.5	0.000130035	0.00334505	0.00334505	0	0.0033367	41460	0.0580738	1
62	242	304	62	1	302	0.000233419	0.00342736	0.00342736	0	0.00342942	43509	0.0595027	1
62	220	282	62	0.932099	291	9.91e-05	0.00320474	0.00320474	1	0.00320968	38036	0.0556378	1
53	198	251	53	0.850704	275.5	3.15e-05	0.00286989	0.00286989	1	0.00290726	30531	0.0498244	1
65	238	303	65	0.9967	301.5	0.000169706	0.00342423	0.00342423	1	0.00341578	43432	0.0594485	1
61	225	286	61	0.94375	293	8.29e-05	0.00325754	0.00325754	0	0.00324723	39323	0.0565545	1
65	234	299	65	0.983713	299.5	0.000123204	0.00339216	0.00339216	1	0.00337449	42629	0.0588916	1
62	199	261	62	0.875362	280.5	2.5e-05	0.00299221	0.00299221	0	0.00300257	33129	0.051948	1
68	232	300	68	0.986928	300	0.000150799	0.00339597	0.00339597	0	0.00338584	42720	0.0589578	1
66	228	294	66	0.967949	297	0.000123776	0.00333584	0.00333584	0	0.00332669	41231	0.0579139	1
71	232	303	71	0.9967	301.5	0.000169706	0.00342423	0.00342423	1	0.00341578	43432	0.0594485	1
72	232	304	72	1	302	0.000233419	0.00342736	0.00342736	0	0.00342942	43509	0.0595027	1
72	225	297	72	0.977346	298.5	0.000132207	0.00336692	0.00336692	1	0.00335591	41998	0.0584534	1
73	230	303	73	0.9967	301.5	0.000227594	0.0034177	0.0034177	1	0.0034195	43265	0.0593351	1
70	197	267	70	0.890855	283.5	3.04e-05	0.003057	0.003057	0	0.0030611	34644	0.0530729	1
72	210	282	72	0.932099	291	6.04e-05	0.00321851	0.00321851	0	0.00320734	38394	0.0558769	1
77	222	299	77	0.983713	299.5	0.00014325	0.00338646	0.00338646	1	0.00337576	42483	0.0587926	1
78	225	303	78	0.9967	301.5	0.000169706	0.00342423	0.00342423	1	0.00341578	43432	0.0594485	1
79	224	303	79	0.9967	301.5	0.000169706	0.00342423	0.00342423	1	0.00341578	43432	0.0594485	1
80	223	303	80	0.9967	301.5	0.000169706	0.00342423	0.00342423	1	0.00341578	43432	0.0594485	1
81	219	300	81	0.986928	300	0.000155794	0.00339415	0.00339415	0	0.00338615	42673	0.0589261	1
81	220	301	81	0.990164	300.5	0.000153789	0.00340649	0.00340649	0	0.00339562	42985	0.0591404	1
83	216	299	83	0.983713	299.5	0.000201757	0.00337966	0.00337966	0	0.00337969	42315	0.0586746	1
84	220	304	84	1	302	0.000233419	0.00342736	0.00342736	0	0.00342942	43509	0.0595027	1
25	53	78	25	0.574144	190	0	0.000912152	0.000912152	0	0.0012457	3003	0.015836	1
86	214	300	86	0.986928	300	0.000208381	0.00338906	0.00338906	0	0.00338965	42549	0.0588378	1
87	217	304	87	1	302	0.000233419	0.00342736	0.00342736	0	0.00342942	43509	0.0595027	1
88	215	303	88	0.9967	301.5	0.000224062	0.00341877	0.00341877	0	0.00341927	43293	0.0593536	1
85	195	280	85	0.92638	290	6.69e-05	0.00319388	0.00319388	0	0.00318866	37818	0.0554493	1
58	127	185	58	0.720764	243.5	5.95e-07	0.0021516	0.0021516	0	0.00227626	17013	0.037354	1
90	213	303	90	0.9967	301.5	0.000169706	0.00342423	0.00342423	1	0.00341578	43432	0.0594485	1
92	212	304	92	1	302	0.000233419	0.00342736	0.00342736	0	0.00342942	43509	0.0595027	1
92	211	303	92	0.9967	301.5	0.000169706	0.00342423	0.00342423	1	0.00341578	43432	0.0594485	1
92	209	301	92	0.990164	300.5	0.000160422	0.00340428	0.00340428	0	0.00339604	42929	0.059102	1
77	140	217	77	0.780362	259.5	2.63e-06	0.00251006	0.00251006	0	0.00258617	23406	0.0435774	1
95	207	302	95	0.993421	301	0.000218237	0.00340911	0.00340911	7	0.00340935	43050	0.0591859	1
91	196	287	91	0.946708	293.5	7.93e-05	0.00326994	0.00326994	0	0.00325664	39626	0.0567697	1
97	206	303	97	0.9967	301.5	0.000226235	0.00341821	0.00341821	0	0.0034194	43277	0.0593439	1
98	205	303	98	0.9967	301.5	0.000169706	0.00342423	0.00342423	1	0.00341578	43432	0.0594485	1
99	204	303	99	0.9967	301.5	0.000169706	0.00342423	0.00342423	1	0.00341578	43432	0.0594485	1
100	203	303	100	0.9967	301.5	0.000169706	0.00342423	0.00342423	1	0.00341578	43432	0.0594485	1
100	202	302	100	0.993421	301	0.000152526	0.00341738	0.00341738	1	0.00340513	43261	0.0593295	1
103	198	301	103	0.990164	300.5	0.000213914	0.00339889	0.00339889	0	0.00339955	42793	0.0590086	1
100	200	300	100	0.986928	300	0.000131821	0.00340075	0.00340075	1	0.00338463	42845	0.0590408	1
104	198	302	104	0.993421	301	0.000160654	0.00341564	0.00341564	8	0.00340564	43216	0.0592993	1
99	172	271	99	0.901493	285.5	4.99e-05	0.00309716	0.00309716	0	0.00310082	35536	0.0537701	1
105	197	302	105	0.993421	301	0.000155466	0.00341686	0.00341686	1	0.00340529	43248	0.0593204	1
88	169	257	88	0.86533	278.5	4.36e-05	0.00293769	0.00293769	2	0.00296533	31912	0.0510016	1
106	188	294	106	0.967949	297	0.000121548	0.00333652	0.00333652	0	0.00332658	41251	0.0579257	1
100	169	269	100	0.896142	284.5	4.94e-05	0.00307283	0.00307283	0	0.00308194	35026	0.0533477	1
111	193	304	111	1	302	0.000233419	0.00342736	0.00342736	0	0.00342942	43509	0.0595027	1
112	192	304	112	1	302	0.000233419	0.00342736	0.00342736	0	0.00342942	43509	0.0595027	1
113	190	303	113	0.9967	301.5	0.0002253	0.00341836	0.00341836	0	0.00341937	43282	0.0593465	1
111	189	300	111	0.986928	300	0.000194032	0.00339311	0.00339311	2	0.00338869	42649	0.0589081	1
113	189	302	113	0.993421	301	0.00016284	0.00341508	0.00341508	9	0.00340576	43200	0.0592896	1
114	164	278	114	0.920732	289	7e-05	0.00316856	0.00316856	0	0.00316972	37230	0.0550096	1
111	180	291	111	0.95873	295.5	0.000101133	0.00330818	0.00330818	1	0.00329619	40528	0.0574336	1
117	186	303	117	0.9967	301.5	0.000169706	0.00342423	0.00342423	1	0.00341578	43432	0.0594485	1
114	166	280	114	0.92638	290	7.67e-05	0.00318974	0.00318974	0	0.00318949	37737	0.0553774	1
99	161	260	99	0.872832	280	4.46e-05	0.00297241	0.00297241	2	0.00299422	32669	0.0516043	1
105	173	278	105	0.920732	289	5.62e-05	0.0031747	0.0031747	0	0.00316845	37336	0.0551163	1
120	182	302	120	0.993421	301	0.00022041	0.00340855	0.00340855	10	0.00340948	43034	0.0591762	1
119	175	294	119	0.967949	297	0.000120644	0.00333644	0.00333644	0	0.00332638	41240	0.0579243	1
123	167	290	123	0.955696	295	0.000104917	0.00329588	0.00329588	0	0.00328718	40261	0.0572201	1
123	153	276	123	0.915152	288	6.66e-05	0.00314652	0.00314652	0	0.00315029	36717	0.054627	1
120	164	284	120	0.937888	292	7.71e-05	0.00323615	0.00323615	0	0.00322774	38821	0.0561831	1
122	173	295	122	0.971061	297.5	0.000110214	0.00335079	0.00335079	0	0.00333527	41593	0.0581735	1
128	174	302	128	0.993421	301	0.000218653	0.00340894	0.00340894	0	0.0034094	43045	0.0591829	1
124	152	276	124	0.915152	288	6.64e-05	0.0031471	0.0031471	0	0.00315027	36725	0.0546371	1
127	173	300	127	0.986928	300	0.00015889	0.00339314	0.00339314	0	0.00338635	42648	0.0589087	1
130	170	300	130	0.986928	300	0.000151236	0.00339577	0.00339577	0	0.00338591	42716	0.0589543	1
125	152	277	125	0.917933	288.5	4.6e-05	0.00316592	0.00316592	0	0.0031584	37164	0.0549638	1
130	169	299	130	0.983713	299.5	0.000136849	0.00338859	0.00338859	0	0.00337536	42537	0.0588297	1
131	166	297	131	0.977346	298.5	0.000131594	0.0033673	0.0033673	0	0.00335583	42004	0.0584601	1
130	154	284	130	0.937888	292	8.5e-05	0.00323343	0.00323343	0	0.00322837	38765	0.056136	1
131	160	291	131	0.95873	295.5	0.000107224	0.0033068	0.0033068	0	0.00329689	40524	0.0574097	1
129	151	280	129	0.92638	290	6.72e-05	0.00319415	0.00319415	0	0.00318856	37810	0.0554539	1
136	165	301	136	0.990164	300.5	0.000153789	0.00340649	0.00340649	0	0.00339562	42985	0.0591404	1
110	151	261	110	0.875362	280.5	3.99e-05	0.0029808	0.0029808	1	0.00300434	32971	0.05175	1
138	164	302	138	0.993421	301	0.000152526	0.00341738	0.00341738	1	0.00340513	43261	0.0593295	1
139	150	289	139	0.952681	294.5	0.000100881	0.00328569	0.00328569	0	0.00327735	40016	0.0570432	1
136	161	297	136	0.977346	298.5	0.000120616	0.00337026	0.00337026	1	0.00335513	42077	0.0585115	1
134	134	268	134	0.893491	284	3.46e-05	0.00306684	0.00306684	0	0.00307099	34865	0.0532436	1
138	157	295	138	0.971061	297.5	0.000133667	0.00334394	0.00334394	0	0.00333687	41426	0.0580545	1
141	151	292	141	0.961783	296	0.000118597	0.00331414	0.00331414	0	0.00330723	40706	0.0575371	1
146	158	304	146	1	302	0.000233419	0.00342736	0.00342736	0	0.00342942	43509	0.0595027	1
136	131	267	136	0.890855	283.5	3.54e-05	0.00305439	0.00305439	0	0.00306147	34588	0.0530275	1
148	154	302	148	0.993421	301	0.000218653	0.00340894	0.00340894	0	0.0034094	43045	0.0591829	1
148	153	301	148	0.990164	300.5	0.000157664	0.00340512	0.00340512	0	0.00339586	42950	0.0591166	1
148	151	299	148	0.983713	299.5	0.000141817	0.00338677	0.00338677	0	0.00337566	42490	0.0587981	1
146	153	299	146	0.983713	299.5	0.00014648	0.00338573	0.00338573	1	0.00337601	42466	0.05878	1
132	134	266	132	0.888235	283	3.16e-05	0.00304694	0.00304694	0	0.00305121	34367	0.0528981	1
153	151	304	153	1	302	0.000233419	0.00342736	0.00342736	0	0.00342942	43509	0.0595027	1
150	140	290	150	0.955696	295	0.000113547	0.0032925	0.0032925	0	0.00328776	40182	0.0571614	1
143	120	263	143	0.880466	281.5	2.76e-05	0.00301192	0.00301192	0	0.0030224	33624	0.0522902	1
133	125	258	133	0.867816	279	1.87e-05	0.0029606	0.0029606	0	0.00297319	32426	0.0513992	1
156	147	303	156	0.9967	301.5	0.000169706	0.00342423	0.00342423	1	0.00341578	43432	0.0594485	1
155	142	297	155	0.977346	298.5	0.000131594	0.0033673	0.0033673	0	0.00335583	42004	0.0584601	1
157	145	302	157	0.993421	301	0.000152526	0.00341738	0.00341738	1	0.00340513	43261	0.0593295	1
160	144	304	160	1	302	0.000233419	0.00342736	0.00342736	0	0.00342942	43509	0.0595027	1
148	140	288	148	0.949686	294	9.56e-05	0.00327481	0.00327481	1	0.0032671	39727	0.0568543	1
162	137	299	162	0.983713	299.5	0.000201757	0.00337966	0.00337966	0	0.00337969	42315	0.0586746	1
160	138	298	160	0.980519	299	0.0001351	0.00337762	0.00337762	0	0.00336565	42261	0.0586392	1
162	140	302	162	0.993421	301	0.000155466	0.00341686	0.00341686	1	0.00340529	43248	0.0593204	1
163	139	302	163	0.993421	301	0.000155466	0.00341686	0.00341686	1	0.00340529	43248	0.0593204	1
157	138	295	157	0.971061	297.5	0.000113628	0.00334902	0.00334902	1	0.00333555	41556	0.0581428	0
164	137	301	164	0.990164	300.5	0.000143565	0.00340878	0.00340878	1	0.00339498	43045	0.0591801	0
104	115	219	104	0.780362	259.5	2.09e-05	0.00250694	0.00250694	1	0.00259797	23204	0.0435233	0
167	135	302	167	0.993421	301	0.000152526	0.00341738	0.00341738	1	0.00340513	43261	0.0593295	0
152	134	286	152	0.94375	293	9.21e-05	0.00325175	0.00325175	1	0.00324789	39194	0.0564539	0
161	133	294	161	0.967949	297	0.000117564	0.00333724	0.00333724	1	0.00332616	41259	0.0579382	0
164	131	295	164	0.971061	297.5	0.000115892	0.00334857	0.00334857	1	0.00333565	41542	0.0581349	0
169	131	300	169	0.986928	300	0.000129622	0.0034014	0.0034014	1	0.0033845	42861	0.0590521	0
174	130	304	174	1	302	0.000233419	0.00342736	0.00342736	0	0.00342942	43509	0.0595027	0
172	129	301	172	0.990164	300.5	0.000143565	0.00340878	0.00340878	1	0.00339498	43045	0.0591801	0
148	126	274	148	0.909639	287	5.62e-05	0.00312659	0.00312659	1	0.00313021	36236	0.0542811	0
177	127	304	177	1	302	0.000233419	0.00342736	0.00342736	0	0.00342942	43509	0.0595027	0
178	126	304	178	1	302	0.000233419	0.00342736	0.00342736	0	0.00342942	43509	0.0595027	0
159	123	282	159	0.932099	291	6.88e-05	0.00321524	0.00321524	1	0.00320781	38303	0.0558201	0
140	122	262	140	0.877907	281	3.76e-05	0.00299316	0.00299316	1	0.00301389	33253	0.0519645	0
179	123	302	179	0.993421	301	0.000152526	0.00341738	0.00341738	1	0.00340513	43261	0.0593295	0
171	119	290	171	0.955696	295	0.000102033	0.0032964	0.0032964	0	0.00328681	40256	0.0572291	0
177	116	293	177	0.964856	296.5	0.000177297	0.00331829	0.00331829	0	0.00332071	40798	0.0576092	0
183	120	303	183	0.9967	301.5	0.000169706	0.00342423	0.00342423	1	0.00341578	43432	0.0594485	0
181	119	300	181	0.986928	300	0.000136992	0.00339962	0.00339962	1	0.00338497	42813	0.0590212	0
179	118	297	179	0.977346	298.5	0.000109373	0.003374	0.003374	1	0.00335442	42173	0.0585764	0
187	117	304	187	1	302	0.000233419	0.00342736	0.00342736	0	0.00342942	43509	0.0595027	0
180	116	296	180	0.974194	298	0.000126169	0.00335672	0.00335672	1	0.00334599	41748	0.0582763	0
188	115	303	188	0.9967	301.5	0.000169706	0.00342423	0.00342423	1	0.00341578	43432	0.0594485	0
186	113	299	186	0.983713	299.5	0.00019036	0.00338279	0.00338279	0	0.00337888	42390	0.0587289	0
184	111	295	184	0.971061	297.5	0.000128022	0.00334497	0.00334497	0	0.00333646	41450	0.0580723	0
189	112	301	189	0.990164	300.5	0.000143565	0.00340878	0.00340878	1	0.00339498	43045	0.0591801	0
185	111	296	185	0.974194	298	0.000114007	0.00336109	0.00336109	1	0.00334511	41850	0.0583522	0
192	110	302	192	0.993421	301	0.000152526	0.00341738	0.00341738	1	0.00340513	43261	0.0593295	0
193	109	302	193	0.993421	301	0.000155466	0.00341686	0.00341686	1	0.00340529	43248	0.0593204	0
186	108	294	186	0.967949	297	0.000125045	0.00333359	0.00333359	1	0.00332674	41177	0.0578749	0
192	107	299	192	0.983713	299.5	0.000140725	0.00338735	0.00338735	1	0.00337559	42506	0.0588081	0
197	106	303	197	0.9967	301.5	0.000215916	0.00342051	0.00342051	1	0.00341877	43338	0.0593837	0
197	105	302	197	0.993421	301	0.000152526	0.00341738	0.00341738	1	0.00340513	43261	0.0593295	0
195	104	299	195	0.983713	299.5	0.000144521	0.0033865	0.0033865	1	0.00337588	42485	0.0587934	0
197	103	300	197	0.986928	300	0.000148287	0.00339683	0.00339683	2	0.0033857	42743	0.0589728	0
199	102	301	199	0.990164	300.5	0.000143565	0.00340878	0.00340878	1	0.00339498	43045	0.0591801	0
203	101	304	203	1	302	0.000233419	0.00342736	0.00342736	0	0.00342942	43509	0.0595027	0
204	100	304	204	1	302	0.000233419	0.00342736	0.00342736	0	0.00342942	43509	0.0595027	0
176	94	270	176	0.89881	285	8.45e-05	0.00306938	0.00306938	1	0.00309357	34893	0.0532878	0
206	98	304	206	1	302	0.000233419	0.00342736	0.00342736	0	0.00342942	43509	0.0595027	0
204	97	301	204	0.990164	300.5	0.000143565	0.00340878	0.00340878	1	0.00339498	43045	0.0591801	0
205	93	298	205	0.980519	299	0.000189655	0.00337121	0.00337121	0	0.00336931	42104	0.0585279	0
206	95	301	206	0.990164	300.5	0.000138447	0.00341	0.00341	1	0.00339464	43077	0.0592014	0
210	94	304	210	1	302	0.000233419	0.00342736	0.00342736	0	0.00342942	43509	0.0595027	0
210	93	303	210	0.9967	301.5	0.000169706	0.00342423	0.00342423	1	0.00341578	43432	0.0594485	0
210	92	302	210	0.993421	301	0.000152526	0.00341738	0.00341738	1	0.00340513	43261	0.0593295	0
203	90	293	203	0.964856	296.5	9.87e-05	0.00333216	0.00333216	1	0.00331529	41127	0.05785	0
212	88	300	212	0.986928	300	0.000200224	0.00339099	0.00339099	0	0.00338909	42596	0.0588712	0
202	89	291	202	0.95873	295.5	9.57e-05	0.00330942	0.00330942	1	0.003296	40579	0.0574551	0
208	85	293	208	0.964856	296.5	0.000120742	0.0033243	0.0033243	0	0.00331677	40936	0.0577135	0
212	81	293	212	0.964856	296.5	0.000123085	0.00332419	0.00332419	0	0.0033171	40951	0.0577117	0
218	86	304	218	1	302	0.000233419	0.00342736	0.00342736	0	0.00342942	43509	0.0595027	0
216	85	301	216	0.990164	300.5	0.000143565	0.00340878	0.00340878	1	0.00339498	43045	0.0591801	0
219	84	303	219	0.9967	301.5	0.000227594	0.0034177	0.0034177	1	0.0034195	43265	0.0593351	0
219	81	300	219	0.986928	300	0.000198111	0.00339161	0.00339161	0	0.00338897	42612	0.058882	0
195	80	275	195	0.912387	287.5	7.14e-05	0.00313089	0.00313089	1	0.00314099	36357	0.0543557	0
222	81	303	222	0.9967	301.5	0.000169706	0.00342423	0.00342423	1	0.00341578	43432	0.0594485	0
203	79	282	203	0.932099	291	0.000101641	0.0032017	0.0032017	1	0.0032099	37971	0.055585	0
223	79	302	223	0.993421	301	0.000152526	0.00341738	0.00341738	1	0.00340513	43261	0.0593295	0
220	78	298	220	0.980519	299	0.000130887	0.00337768	0.00337768	1	0.00336541	42267	0.0586403	0
223	77	300	223	0.986928	300	0.000139454	0.00339871	0.00339871	1	0.00338513	42791	0.0590053	0
215	75	290	215	0.955696	295	9.47e-05	0.00329794	0.00329794	1	0.00328629	40295	0.0572559	0
229	75	304	229	1	302	0.000233419	0.00342736	0.00342736	0	0.00342942	43509	0.0595027	0
229	74	303	229	0.9967	301.5	0.000169706	0.00342423	0.00342423	1	0.00341578	43432	0.0594485	0
226	72	298	226	0.980519	299	0.00013831	0.00337645	0.00337645	0	0.00336585	42232	0.058619	0
229	72	301	229	0.990164	300.5	0.000143565	0.00340878	0.00340878	1	0.00339498	43045	0.0591801	0
231	71	302	231	0.993421	301	0.000152526	0.00341738	0.00341738	1	0.00340513	43261	0.0593295	0
174	67	241	174	0.827397	270.5	2.88e-05	0.0027493	0.0027493	1	0.00281173	28129	0.0477308	0
222	69	291	222	0.95873	295.5	0.000107121	0.00330588	0.00330588	1	0.00329678	40493	0.0573937	0
236	68	304	236	1	302	0.000233419	0.00342736	0.00342736	0	0.00342942	43509	0.0595027	0
237	67	304	237	1	302	0.000233419	0.00342736	0.00342736	0	0.00342942	43509	0.0595027	0
237	66	303	237	0.9967	301.5	0.000215916	0.00342051	0.00342051	1	0.00341877	43338	0.0593837	0
239	65	304	239	1	302	0.000233419	0.00342736	0.00342736	0	0.00342942	43509	0.0595027	0
237	64	301	237	0.990164	300.5	0.000201051	0.00340226	0.00340226	2	0.00339871	42879	0.0590669	0
240	63	303	240	0.9967	301.5	0.000169706	0.00342423	0.00342423	1	0.00341578	43432	0.0594485	0
234	61	295	234	0.971061	297.5	0.000117886	0.00334808	0.00334808	0	0.00333576	41525	0.0581264	0
209	59	268	209	0.893491	284	4.76e-05	0.00306076	0.00306076	1	0.00307195	34727	0.0531382	0
241	60	301	241	0.990164	300.5	0.000138447	0.00341	0.00341	1	0.00339464	43077	0.0592014	0
190	57	247	190	0.841226	273.5	2.43e-05	0.00282237	0.00282237	1	0.00286897	29618	0.0489994	0
241	58	299	241	0.983713	299.5	0.000131633	0.00338997	0.00338997	1	0.00337505	42571	0.0588536	0
245	57	302	245	0.993421	301	0.000210668	0.00341067	0.00341067	11	0.00340888	43090	0.059213	0
241	56	297	241	0.977346	298.5	0.000116414	0.00337136	0.00337136	1	0.00335488	42109	0.0585306	0
249	55	304	249	1	302	0.000233419	0.00342736	0.00342736	0	0.00342942	43509	0.0595027	0
250	54	304	250	1	302	0.000233419	0.00342736	0.00342736	0	0.00342942	43509	0.0595027	0
249	53	302	249	0.993421	301	0.000152526	0.00341738	0.00341738	1	0.00340513	43261	0.0593295	0
245	52	297	245	0.977346	298.5	0.000118448	0.00337069	0.00337069	1	0.00335501	42091	0.0585189	0
227	47	274	227	0.909639	287	5.34e-05	0.00313046	0.00313046	0	0.00312959	36270	0.0543483	0
237	50	287	237	0.946708	293.5	8.54e-05	0.00326666	0.00326666	1	0.00325697	39543	0.0567129	0
254	49	303	254	0.9967	301.5	0.000169706	0.00342423	0.00342423	1	0.00341578	43432	0.0594485	0
251	48	299	251	0.983713	299.5	0.000124397	0.00339175	0.00339175	1	0.00337458	42618	0.0588844	0
254	47	301	254	0.990164	300.5	0.000143565	0.00340878	0.00340878	1	0.00339498	43045	0.0591801	0
250	46	296	250	0.974194	298	0.000113908	0.00336067	0.00336067	1	0.00334515	41844	0.058345	0
252	44	296	252	0.974194	298	0.000119632	0.00335907	0.00335907	0	0.00334547	41798	0.0583171	0
259	44	303	259	0.9967	301.5	0.000169706	0.00342423	0.00342423	1	0.00341578	43432	0.0594485	0
260	43	303	260	0.9967	301.5	0.000215916	0.00342051	0.00342051	1	0.00341877	43338	0.0593837	0
259	42	301	259	0.990164	300.5	0.000157338	0.00340543	0.00340543	2	0.00339584	42957	0.0591219	0
257	41	298	257	0.980519	299	0.000125751	0.00337971	0.00337971	1	0.00336507	42317	0.0586755	0
259	39	298	259	0.980519	299	0.000135934	0.00337697	0.00337697	0	0.00336573	42245	0.0586279	0
222	38	260	222	0.872832	280	3.32e-05	0.00297211	0.00297211	1	0.00299433	32785	0.051599	0
263	38	301	263	0.990164	300.5	0.000155109	0.00340597	0.00340597	1	0.00339571	42973	0.0591315	0
261	37	298	261	0.980519	299	0.000130896	0.00337808	0.00337808	2	0.00336536	42271	0.0586472	0
261	36	297	261	0.977346	298.5	0.000130292	0.00336805	0.00336805	1	0.00335574	42021	0.0584731	0
246	35	281	246	0.929231	290.5	7.15e-05	0.00320199	0.00320199	1	0.00319851	38004	0.0555901	0
224	33	257	224	0.86533	278.5	4.63e-05	0.00292977	0.00292977	1	0.00296657	31884	0.0508641	0
269	33	302	269	0.993421	301	0.00022041	0.00340855	0.00340855	12	0.00340948	43034	0.0591762	0
269	32	301	269	0.990164	300.5	0.000151224	0.00340679	0.00340679	1	0.00339544	42994	0.0591456	0
239	29	268	239	0.893491	284	4.64e-05	0.00306147	0.00306147	1	0.00307179	34734	0.0531505	0
273	30	303	273	0.9967	301.5	0.000226235	0.00341821	0.00341821	0	0.0034194	43277	0.0593439	0
235	28	263	235	0.880466	281.5	3.72e-05	0.00300526	0.00300526	1	0.00302344	33517	0.0521746	0
276	28	304	276	1	302	0.000233419	0.00342736	0.00342736	0	0.00342942	43509	0.0595027	0
274	27	301	274	0.990164	300.5	0.000145826	0.00340823	0.00340823	2	0.00339512	43029	0.0591706	0
278	26	304	278	1	302	0.000233419	0.00342736	0.00342736	0	0.00342942	43509	0.0595027	0
276	23	299	276	0.983713	299.5	0.000207028	0.00337781	0.00337781	0	0.00337999	42267	0.0586425	0
265	24	289	265	0.952681	294.5	9.26e-05	0.00328719	0.00328719	1	0.00327662	40039	0.0570692	0
238	22	260	238	0.872832	280	3.71e-05	0.00297034	0.00297034	1	0.00299455	32743	0.0515684	0
236	21	257	236	0.86533	278.5	3.38e-05	0.00293631	0.00293631	1	0.00296555	32011	0.0509776	0
273	21	294	273	0.967949	297	0.000115272	0.00333866	0.00333866	1	0.00332598	41290	0.0579628	0
284	20	304	284	1	302	0.000233419	0.00342736	0.00342736	0	0.00342942	43509	0.0595027	0
285	19	304	285	1	302	0.000233419	0.00342736	0.00342736	0	0.00342942	43509	0.0595027	0
283	18	301	283	0.990164	300.5	0.000138447	0.00341	0.00341	1	0.00339464	43077	0.0592014	0
286	17	303	286	0.9967	301.5	0.000169706	0.00342423	0.00342423	1	0.00341578	43432	0.0594485	0
287	16	303	287	0.9967	301.5	0.000169706	0.00342423	0.00342423	1	0.00341578	43432	0.0594485	0
287	15	302	287	0.993421	301	0.000152526	0.00341738	0.00341738	1	0.00340513	43261	0.0593295	0
284	13	297	284	0.977346	298.5	0.000136122	0.00336529	0.00336529	0	0.00335614	41952	0.0584252	0
291	13	304	291	1	302	0.000233419	0.00342736	0.00342736	0	0.00342942	43509	0.0595027	0
248	11	259	248	0.870317	279.5	5.08e-05	0.00295254	0.00295254	1	0.00298584	32348	0.0512594	0
254	10	264	254	0.883041	282	5.88e-05	0.0030108	0.0030108	1	0.00303398	33559	0.0522708	0
293	10	303	293	0.9967	301.5	0.000169706	0.00342423	0.00342423	13	0.00341578	43432	0.0594485	0
222	8	230	222	0.803191	265	1.75e-05	0.00262583	0.00262583	1	0.00270509	25682	0.0455874	0
296	8	304	296	1	302	0.000233419	0.00342736	0.00342736	0	0.00342942	43509	0.0595027	0
281	6	287	281	0.946708	293.5	8.73e-05	0.00326702	0.00326702	0	0.00325684	39523	0.0567191	0
240	4	244	240	0.834254	272	2.1e-05	0.00279061	0.00279061	1	0.00283961	28925	0.0484481	0
290	5	295	290	0.971061	297.5	0.000128022	0.00334497	0.00334497	0	0.00333646	41450	0.0580723	0
294	4	298	294	0.980519	299	0.000135106	0.00337769	0.00337769	0	0.00336565	42264	0.0586404	0
299	3	302	299	0.993421	301	0.000152526	0.00341738	0.00341738	1	0.00340513	43261	0.0593295	0
299	2	301	299	0.990164	300.5	0.000138447	0.00341	0.00341	1	0.00339464	43077	0.0592014	0
279	1	280	279	0.92638	290	5.66e-05	0.00319676	0.00319676	0	0.00318788	37880	0.0554993	0
